# Oculomotor analysis to assess brain health: preliminary findings from a longitudinal study of multiple sclerosis using novel tablet-based eye-tracking software

**DOI:** 10.1101/2023.07.02.23292151

**Authors:** Étienne de Villers-Sidani, Patrice Voss, Natacha Bastien, J. Miguel Cisneros-Franco, Shamiza Hussein, Nancy E. Mayo, Nils A. Koch, François Blanchette, Daniel Guitton, Paul S. Giacomini

**Affiliations:** Innodem Neurosciences, Montreal, QC, Canada; Montreal Neurological Institute, McGill University, Montreal, QC, Canada; Novartis Pharmaceuticals Canada Inc., Montreal, QC, Canada; School of Physical and Occupational Therapy, Faculty of Medicine, McGill University, Montreal, QC, Canada; Integrated Program in Neuroscience, McGill University, Montreal, QC, Canada

## Abstract

A growing body of evidence supports the link between eye movement anomalies and brain health. Indeed, the oculomotor system is composed of a diverse network of cortical and subcortical structures and circuits that are susceptible to a variety of degenerative processes. Here we show preliminary findings from the baseline measurements of an ongoing longitudinal cohort study in MS participants, designed to determine if disease and cognitive status can be estimated and tracked with high accuracy based on eye movement parameters alone. Using a novel gaze-tracking technology that can reliably and accurately track eye movements with good precision without the need for infrared cameras, using only an iPad Pro embedded camera, we show that several eye movement parameters significantly correlated with clinical outcome measures of interest. Eye movement parameters were extracted from fixation, pro-saccade anti-saccade, and smooth pursuit visual tasks, whereas the clinical outcome measures were the scores of several disease assessment tools and standard cognitive tests such as the Expanded Disability Status Scale (EDSS), Brief International Cognitive Assessment for MS (BICAMS), the Multiple Sclerosis Functional Composite (MSFC) and the Symbol Digit Modalities Test (SDMT). Furthermore, multiple regression analyses show that a small set of oculomotor parameters can explain up to 74% of the variance of the clinical outcome measures. Taken together, these findings not only replicate previously known associations between eye movement parameters and clinical scores, this time using a novel mobile-based technology, but also the notion that interrogating the oculomotor system with a novel eye-tracking technology can inform us of disease severity and evolution, as well as the cognitive status of MS participants.
