## Supplementary material for "Oculomotor analysis to assess brain health: preliminary findings from a longitudinal study of multiple sclerosis using novel tablet-based eye-tracking software": Table 2

### Sheet: Table 2
			SDMT				BICAMS				MSFC				EDSS
	Eye movement metric	Correlation	P-value	Corrected		Correlation	P-value	Corrected		Correlation	P-value	Corrected		Correlation	P-value	Corrected
	Fixation
	BCEA 95	-0.38	0.003	0.009**		-0.39	0.002	0.013*		-0.31	0.018	0.048*		0.23	0.078	0.12
	OSI rate	-0.23	0.093	0.124		-0.24	0.07	0.117		-0.19	0.161	0.179		0.25	0.061	0.111
	OSI amplitude	0	0.985	0.985		0.08	0.548	0.577		-0.02	0.873	0.873		-0.07	0.616	0.616
	Pro-saccade
	Latency S	-0.37	0.004	0.01*		-0.21	0.115	0.164		-0.31	0.02	0.048*		0.32	0.011	0.031*
	Latency L	-0.44	<0.001	0.005**		-0.33	0.012	0.048*		-0.42	0.001	0.005**		0.39	0.002	0.008**
	Time-to-target S	-0.38	0.003	0.009**		-0.3	0.023	0.056		-0.41	0.001	0.005**		0.45	<0.001	0.007**
	Time-to-target L	-0.44	<0.001	0.005**		-0.3	0.022	0.056		-0.37	0.004	0.016*		0.46	<0.001	0.007**
	Peak velocity S	0.17	0.199	0.21		0.19	0.155	0.194		0.3	0.022	0.048*		-0.31	0.016	0.04*
	Peak velocity L	0.32	0.013	0.029*		0.31	0.018	0.056		0.36	0.005	0.017*		-0.38	0.003	0.01*
	First saccade gain S	0.19	0.146	0.172		0.2	0.126	0.168		0.22	0.091	0.114		-0.17	0.186	0.233
	First saccade gain L	0.29	0.027	0.054		0.23	0.083	0.128		0.18	0.179	0.188		-0.22	0.085	0.121
	Anti-saccade
	AS percent correct	0.25	0.051	0.085		0.29	0.026	0.056		0.22	0.09	0.114		-0.13	0.309	0.364
	Correct direction average latency	-0.42	0.003	0.009**		-0.4	0.005	0.025*		-0.33	0.024	0.048*		0.32	0.028	0.056
	AS percent corrected	0.22	0.11	0.138		0.27	0.042	0.076		0.26	0.053	0.096		-0.08	0.565	0.595
	Time to target	-0.54	<0.0001	0.001***		-0.41	0.001	0.01*		-0.53	<0.0001	0.002**		0.52	<0.0001	0.002**
	Time to correct	-0.55	<0.0001	0.001***		-0.54	<0.0001	0.002**		-0.45	0.001	0.005**		0.32	0.02	0.044*
	Smooth pursuit
	Pursuit velocity gain	0.17	0.184	0.204		0.06	0.64	0.64		0.21	0.12	0.141		-0.38	0.002	0.008**
	Pursuit lag	-0.24	0.065	0.099		-0.28	0.028	0.056		-0.22	0.09	0.114		0.08	0.562	0.595
	Proportion of time in pursuit	0.26	0.047	0.085		0.17	0.195	0.219		0.22	0.088	0.114		-0.23	0.07	0.117
	Number of catch-up saccades	-0.24	0.069	0.099		-0.17	0.197	0.219		-0.23	0.077	0.114		0.22	0.095	0.127
