## Supplementary Table 1 for "Oculomotor analysis to assess brain health: preliminary findings from a longitudinal study of multiple sclerosis using novel tablet-based eye-tracking software"

### Sheet: Sheet1
			EDSS					SDMT					MSFC					BICAMS
	B	Std. Error	β	t	P value	B	Std. Error	β	t	P value	B	Std. Error	β	t	P value	B	Std. Error	β	t	P value
(Constant)	3.3392	0.372		8.987	0	56.1585	2.372		23.679	0	-0.3365	0.417		-0.808	0.43	0.4088	0.098		4.161	0.001
Fixation
BCEA 95	3.0378	0.626	1.0658	4.856	0.001	-10.2188	4.215	-0.524428	-2.424	0.028	-0.8427	0.569	-0.254676	-1.482	0.157	-0.4341	0.146	-0.44555	-2.977	0.009
OSI rate	-0.6012	0.321	-0.323376	-1.874	0.09	-1.5402	2.026	-0.121181	-0.76	0.459	0.6298	0.341	0.300435	1.845	0.083	-0.2184	0.074	-0.353828	-2.94	0.01
OSI amplitude	-1.7874	0.452	-0.712682	-3.958	0.003	2.7707	3.363	0.161596	0.824	0.423
Pro-saccade
Time-to-target S	1.7546	0.495	0.972936	3.541	0.005						-1.6161	0.748	-0.769076	-2.159	0.045
Latency S						19.641	6.262	1.68929	3.137	0.007	2.7148	0.764	1.36468	3.553	0.002	1.2172	0.255	2.078	4.781	0
First saccade gain S	-0.7291	0.494	-0.346618	-1.476	0.171	-12.8053	4.009	-0.890474	-3.194	0.006						-0.6812	0.149	-0.957296	-4.563	0
Peak velocity S	-0.7338	0.337	-0.324302	-2.177	0.055											0.1192	0.091	0.15295	1.313	0.208
Time-to-target L	-2.404	0.563	-1.51883	-4.273	0.002						1.2041	0.827	0.651085	1.455	0.164	-0.395	0.176	-1.91146	-2.241	0.04
Latency L						-25.0378	6.983	-2.2326	-3.586	0.003	-3.3123	0.927	-1.72664	-3.573	0.002	-1.0797	0.279	-0.725378	-3.875	0.001
First saccade gain L	0.8153	0.334	0.40214	2.441	0.035	-4.05	2.554	-0.292202	-1.586	0.134	-1.0083	0.423	-0.426632	-2.384	0.029	-0.1108	0.098	-0.159219	-1.127	0.276
Peak velocity L	-0.658	0.582	-0.312703	-1.131	0.284
Anti-saccade
AS percent correct	4.173	1.036	1.47058	4.029	0.002
AS percent corrected	0.8335	0.657	0.175826	1.268	0.234
Correct direction average latency	0.5028	0.487	0.254391	1.033	0.326	11.6501	4.618	0.862194	2.523	0.023	2.039	0.69	0.885933	2.954	0.009	0.3423	0.184	0.505106	1.865	0.081
Time to correc	-4.0504	0.961	-1.72321	-4.217	0.002	1.6618	4.939	0.103416	0.337	0.741	1.124	0.677	0.410188	1.66	0.115	-0.1193	0.175	-0.147859	-0.683	0.504
Time to target	5.9208	0.971	2.42789	6.1	0	-15.0797	4.508	-0.9045	-3.345	0.004	-3.1703	0.745	-1.12337	-4.254	0.001	-0.2216	0.171	-0.266677	-1.296	0.213
Incorrect direction average latency	-3.3435	0.877	-1.41349	-3.811	0.003	-4.8524	2.502	-0.300066	-1.939	0.072
Smooth pursuit
Proportion of time in pursuit	-2.851	0.92	-1.41238	-3.099	0.011	-14.5088	5.086	-1.05137	-2.852	0.012						-0.4195	0.108	-0.185103	-3.888	0.001
Number of catch-up saccades	-2.9642	0.761	-1.53243	-3.896	0.003	-4.7505	3.929	-0.359236	-1.209	0.245	0.9012	0.426	0.399884	2.114	0.05
Pursuit lag	1.172	0.279	0.850578	4.203	0.002						-0.5411	0.251	-0.335843	-2.158	0.045
Pursuit velocity gain																-0.0874	0.058	-0.606451	-1.516	0.149
	R2	0.9013		F (17, 9)	5.074	R2	0.7567		F (12, 15)	3.589	R2	0.7125		F (11, 17)	3.51	R2	0.8303		F (12, 16)	6.02
	Adj. R2	0.7488		P value	0.0061	Adj. R2	0.5743		P value	0.0103	Adj. R2	0.5367		P value	0.00927	Adj. R2	0.7104		P value	0.00056
